# Association between cannabis use and brain imaging phenotypes in UK Biobank: an observational and Mendelian randomization study

**DOI:** 10.1101/2023.08.12.23294013

**Authors:** Saba Ishrat, Daniel F. Levey, Joel Gelernter, Klaus P. Ebmeier, Anya Topiwala

## Abstract

Cannabis use during adolescence and young adulthood has been associated with brain structure and functional connectivity, yet despite a rapid increase in cannabis use among older adults in the past decade, the impact on brain structure and function in this population remains understudied. We examined 3,641 lifetime cannabis users (mean age = 61.00 years, standard deviation (SD) = 7.07) and 12,255 controls (mean age = 64.49 years, SD = 7.51) from the UK Biobank. Insufficient data were available on cannabis use disorders in the UK Biobank to perform an analysis. Brain structure and functional connectivity were measured using multiple imaging-derived phenotypes. Associations with cannabis use were assessed using multiple linear regression while controlling for potential confounders. Additionally, we conducted a two-sample Mendelian randomization analysis to investigate the potential causal relationship. After correcting for false discovery rate for multiple testing, participants with lifetime cannabis use had significantly lower fractional anisotropy and higher mean diffusivity in the genu of the corpus callosum. A weaker resting-state functional connectivity was observed in brain regions underlying the default mode and central executive networks. Furthermore, bidirectional two-sample Mendelian randomization analyses found no support for a causal relationship between either cannabis use or cannabis dependence and brain structure or function. Our findings indicate that associations between lifetime cannabis use and later life brain structure and function are not likely causal in nature and may represent residual confounding.
