## Supplemental Table 3 for "Association between cannabis use and brain imaging phenotypes in UK Biobank: an observational and Mendelian randomization study"

### Sheet: IDPs_fidel_FDR.txt
STable 3: Associations between cannabis use and individual image-derived phenotypes
Image-derived phenotype	estimate	std.error	statistic	p.value
aseg_rh_volume_Inf-Lat-Vent	0.0644438	0.0185128	3.48104	0.000500862
aparc-Desikan_lh_area_frontalpole	0.0609303	0.0182857	3.33212	0.000863902
aparc-a2009s_lh_thickness_G-cingul-Post-ventral	0.0730683	0.0210434	3.47226	0.00051752
aseg_rh_intensity_Pallidum	0.0732959	0.020885	3.50949	0.000450252
IDP_dMRI_TBSS_FA_Genu_of_corpus_callosum	-0.0984306	0.0191905	-5.12914	2.94617e-07
IDP_dMRI_TBSS_FA_Body_of_corpus_callosum	-0.0794397	0.0199811	-3.97573	7.04848e-05
IDP_dMRI_TBSS_MD_Genu_of_corpus_callosum	0.0799054	0.0179899	4.44168	8.98855e-06
IDP_dMRI_TBSS_MD_Cingulum_cingulate_gyrus_L	0.0617914	0.0179493	3.44255	0.000577804
IDP_dMRI_TBSS_L2_Genu_of_corpus_callosum	0.0860043	0.0189054	4.5492	5.42628e-06
IDP_dMRI_TBSS_L2_Body_of_corpus_callosum	0.0730287	0.0193726	3.76968	0.000164068
IDP_dMRI_TBSS_L3_Genu_of_corpus_callosum	0.101537	0.0185159	5.48378	4.22917e-08
IDP_dMRI_TBSS_L3_Body_of_corpus_callosum	0.0785079	0.0193812	4.05073	5.13089e-05
IDP_dMRI_TBSS_L3_Anterior_corona_radiata_R	0.0659299	0.0183378	3.59529	0.000325049
IDP_dMRI_TBSS_L3_Anterior_corona_radiata_L	0.0636961	0.0180356	3.53169	0.00041412
IDP_dMRI_ProbtrackX_L2_cgc_l	0.0619896	0.0186575	3.3225	0.000894221
IDP_dMRI_TBSS_ICVF_Genu_of_corpus_callosum	-0.0888669	0.0201138	-4.4182	1.00211e-05
IDP_tfMRI_90th-percentile_BOLD_faces-shapes	0.0684864	0.0200855	3.40973	0.000651942
rfMRI connectivity (ICA25 edge 21)	0.100437	0.0209823	4.78677	1.7107e-06
rfMRI connectivity (ICA25 edge 73)	0.0794158	0.0206985	3.83679	0.000125152
rfMRI connectivity (ICA25 edge 133)	0.074802	0.0204118	3.66464	0.000248519
rfMRI connectivity (ICA25 edge 172)	-0.0873294	0.0203548	-4.29035	1.79485e-05
rfMRI connectivity (ICA25 edge 178)	-0.0768355	0.0207392	-3.70485	0.000212263
rfMRI connectivity (ICA25 edge 179)	-0.0909731	0.0212369	-4.28373	1.84907e-05
rfMRI connectivity (ICA25 edge 191)	0.0768721	0.0212435	3.61862	0.000297127
rfMRI connectivity (ICA100 edge 55)	-0.0739418	0.0211275	-3.49979	0.000466944
rfMRI connectivity (ICA100 edge 84)	0.0725287	0.0212964	3.40568	0.000661689
rfMRI connectivity (ICA100 edge 132)	0.0836909	0.0210452	3.97673	7.01904e-05
rfMRI connectivity (ICA100 edge 180)	-0.0764226	0.021312	-3.58589	0.000336969
rfMRI connectivity (ICA100 edge 189)	-0.0869317	0.0211468	-4.11088	3.96216e-05
rfMRI connectivity (ICA100 edge 201)	0.0891451	0.0210652	4.23187	2.33101e-05
rfMRI connectivity (ICA100 edge 208)	0.0803035	0.0212027	3.78741	0.000152807
rfMRI connectivity (ICA100 edge 322)	0.0777758	0.0212098	3.66697	0.000246273
rfMRI connectivity (ICA100 edge 336)	-0.0764832	0.0209755	-3.64631	0.000266913
rfMRI connectivity (ICA100 edge 408)	-0.07498	0.0204794	-3.66125	0.000251835
rfMRI connectivity (ICA100 edge 465)	-0.0784804	0.0213701	-3.67244	0.000241067
rfMRI connectivity (ICA100 edge 606)	-0.0689163	0.0208171	-3.31056	0.000933263
rfMRI connectivity (ICA100 edge 642)	0.0769842	0.0209929	3.66715	0.000246098
rfMRI connectivity (ICA100 edge 827)	-0.0711623	0.0213028	-3.34051	0.000838238
rfMRI connectivity (ICA100 edge 957)	-0.0738448	0.0212018	-3.48294	0.000497315
rfMRI connectivity (ICA100 edge 1177)	0.0725717	0.0212663	3.41252	0.00064531
Estimates represent beta coefficients from multiple linear regression models adjusted for: age, sex, Townsend deprivation index, employment status,
educational qualifications, alcohol drinking status, smoking status, body mass index, systolic and diastolic blood pressure, assessment centre,
nerves/anxiety/tension/depression status and brain imaging confounds.
