## Supplemental Table 4 for "Association between cannabis use and brain imaging phenotypes in UK Biobank: an observational and Mendelian randomization study"

### Sheet: Demographic
Supplementary Table 39: Demographic information of five cohorts
Dataset	Mean age (s.d.)	Age range	Proportion of male
UK Biobank	62.51 (7.47)	(40 80)	0.473
ABCD	9.93 (0.62)	(9 11)	0.518
HCP	28.82 (3.68)	(22 36)	0.542
PING	12.28 (4.99)	(3 21)	0.518
PNC	21.14 (3.71)	(14 29)	0.515

### Sheet: ID_Node_Amplitude
Supplementary Table 25: ID, location, and network of 76 amplitude traits
ID	Location	Network
Net25_Node1	Cerebellum;Precuneus;Superior_frontal	Default_mode
Net25_Node2	Middle_occipital	Visual;Attention
Net25_Node3	SupraMarginal;Inferior_parietal;Postcentral	Attention;Salience;Central_executive
Net25_Node4	Calcarine;Lingual;Cuneus	Visual
Net25_Node5	Inferior_parietal;Cerebellum;Angular	Central_executive;Attention;Default_mode
Net25_Node6	Inferior_frontal;Middle_frontal	Default_mode;Central_executive
Net25_Node7	Precuneus;Middle_occipital	Default_mode;Central_executive
Net25_Node8	Lingual;Calcarine;Superior_occipital	Visual
Net25_Node9	Inferior_parietal;Angular;Middle_temporal	Default_mode;Central_executive
Net25_Node10	Postcentral;Precentral	Motor
Net25_Node11	Postcentral;Precentral	Motor
Net25_Node12	Paracentral;Postcentral	Motor
Net25_Node13	Supp_motor_area;Middle_temporal;Inferior_frontal	Default_mode;Salience
Net25_Node14	Anterior_cingulate;Superior_frontal	Default_mode;Central_executive;Salience
Net25_Node15	Cerebellum	Subcortical-cerebellum
Net25_Node16	Superior_frontal;Middle_frontal	Salience;Central_executive
Net25_Node17	Superior_temporal;Middle_temporal	Default_mode;Motor
Net25_Node18	Putamen;Caudate;Supp_motor_area	Subcortical-cerebellum
Net25_Node19	Inferior_occipital;Middle_occipital	Visual
Net25_Node20	Precuneus	Default_mode;Central_executive
Net25_Node21	Inferior_frontal;Superior_frontal;Middle_temporal	Default_mode;Central_executive
Net100_Node1	Calcarine;Lingual;Cuneus	Visual
Net100_Node2	Rolandic_operculum;SupraMarginal;Insula	Salience;Motor
Net100_Node3	Lingual;Fusiform	Visual
Net100_Node4	Middle_occipital;Superior_occipital	Attention;Visual
Net100_Node5	Precuneus;Angular;Middle_cingulate	Default_mode;Central_executive
Net100_Node6	Postcentral;Precentral	Motor
Net100_Node7	Superior_frontal;Anterior_cingulate	Default_mode;Limbic
Net100_Node8	Calcarine;Lingual	Visual	neg
Net100_Node9	Middle_temporal;Temporal_pole	Default_mode
Net100_Node10	Middle_occipital;Precuneus;Calcarine	Default_mode;Central_executive
Net100_Node11	Angular;Middle_temporal	Default_mode;Central_executive
Net100_Node12	Middle_frontal;Cerebellum	Central_executive;Default_mode	strongest effect size (0.009)
Net100_Node13	Superior_frontal	Default_mode
Net100_Node14	Cuneus;Superior_occipital	Visual
Net100_Node15	Insula;Anterior_cingulate	Salience;Default_mode
Net100_Node16	Inferior_occipital;Middle_occipital	Visual
Net100_Node17	Cerebellum	Subcortical-cerebellum
Net100_Node18	Inferior_parietal;Postcentral	Attention;Central_executive;Salience
Net100_Node19	Precuneus;Cuneus	Default_mode;Central_executive
Net100_Node20	Postcentral;Precentral	Motor;Attention
Net100_Node21	Superior_frontal	Default_mode;Central_executive
Net100_Node22	Superior_temporal	Default_mode;Motor
Net100_Node23	Cerebellum	Subcortical-cerebellum
Net100_Node24	Inferior_parietal;Angular	Central_executive;Attention
Net100_Node25	Inferior_frontal;Precentral	Central_executive
Net100_Node26	Inferior_parietal;Inferior_frontal;SupraMarginal	Attention;Central_executive
Net100_Node27	Precentral;Superior_frontal;Supp_motor_area	Attention;Salience;Motor
Net100_Node28	Supp_motor_area;Inferior_frontal	Salience;Default_mode
Net100_Node29	SupraMarginal;Inferior_parietal	Central_executive;Salience
Net100_Node30	Paracentral	Motor
Net100_Node31	middle_frontal	Central_executive
Net100_Node32	Postcentral;Precentral	Motor;Attention
Net100_Node33	Inferior_frontal;Middle_temporal;Supp_motor_area	Default_mode;Salience
Net100_Node34	Superior_parietal;Postcentral;Precuneus	Attention
Net100_Node35	Precentral;Postcentral	Motor
Net100_Node36	Precuneus	Default_mode;Central_executive
Net100_Node37	Middle_frontal	Central_executive;Salience
Net100_Node38	Putamen;Caudate	Subcortical-cerebellum	neg
Net100_Node39	Precuneus;Superior_parietal	Attention;Central_executive
Net100_Node40	Superior_frontal;Middle_frontal	Central_executive
Net100_Node41	Inferior_temporal;Middle_temporal	Attention;Visual
Net100_Node42	Inferior_temporal;Inferior_occipital	Attention;Visual
Net100_Node43	Inferior_temporal;Fusiform;Temporal_pole	Limbic;Default_mode
Net100_Node44	Inferior_frontal	Default_mode;Central_executive
Net100_Node45	Superior_frontal;Middle_frontal	Salience;Default_mode
Net100_Node46	Inferior_temporal;Middle_temporal	Central_executive;Default_mode
Net100_Node47	Superior_frontal;Middle_frontal	Central_executive;Salience;Default_mode
Net100_Node48	Middle_temporal	Default_mode;Central_executive
Net100_Node49	Middle_temporal;Angular	Default_mode
Net100_Node50	Orbital	Limbic
Net100_Node51	Cerebellum;Inferior_temporal	Subcortical-cerebellum
Net100_Node52	Cerebellum;Inferior_temporal	Subcortical-cerebellum
Net100_Node53	Superior_frontal	Limbic
Net100_Node54	Orbital;Inferior_temporal	Limbic
Net100_Node55	Superior_frontal	Limbic;Default_mode

### Sheet: ID_Edge_Functional_Connectivity
S Table 4: ID, location, and network of resting-state functional connectivity association with cannabis use
ID	Edge	PC	Beta	Absolute Difference	Location	Network
Net25_Pair6_7	Edge 21	-0.09	0.100437	weaker	(Inferior_frontal;Middle_frontal)<=>(Precuneus;Middle_occipital)	(Default_mode;Central_executive)<=>(Default_mode;Central_executive)
Net25_Pair7_13	Edge 73	-0.58	0.0794158	weaker	(Precuneus;Middle_occipital)<=>(Supp_motor_area;Middle_temporal;Inferior_frontal)	(Default_mode;Central_executive)<=>(Default_mode;Salience)
Net25_Pair13_17	Edge133	-0.6	0.074802	weaker	(Supp_motor_area;Middle_temporal;Inferior_frontal)<=>(Superior_temporal;Middle_temporal)	(Default_mode;Salience)<=>(Default_mode;Motor)
Net25_Pair1_20	Edge 172	-0.1	-0.0873294	stronger	(Cerebellum;Precuneus;Superior_frontal)<=>(Precuneus)	(Default_mode)<=>(Default_mode;Central_executive)
Net25_Pair7_20	Edge 178	1.96	-0.0768355	weaker	(Precuneus;Middle_occipital)<=>(Precuneus)	(Default_mode;Central_executive)<=>(Default_mode;Central_executive)
Net25_Pair8_20	Edge 179	-0.45	-0.0909731	stronger	(Lingual;Calcarine;Superior_occipital)<=>(Precuneus)	(Visual)<=>(Default_mode;Central_executive)
Net25_Pair1_21	Edge 191	-0.27	0.0768721	weaker	(Cerebellum;Precuneus;Superior_frontal)<=>(Inferior_frontal;Superior_frontal;Middle_temporal)	(Default_mode)<=>(Default_mode;Central_executive)
Net100_Pair10_11	Edge 55	0.93	-0.0739418	weaker	(Middle_occipital;Precuneus;Calcarine)<=>(Angular;Middle_temporal)	(Default_mode;Central_executive)<=>(Default_mode;Central_executive)
Net100_Pair6_14	Edge 84	-0.12	0.0725287	weaker	(Postcentral;Precentral)<=>(Cuneus;Superior_occipital)	(Motor)<=>(Visual)
Net100_Pair12_17	Edge 132	-0.8	0.0836909	weaker	(Middle_frontal;Cerebellum)<=>(Cerebellum)	(Central_executive;Default_mode)<=>(Subcortical-cerebellum)
Net100_Pair9_20	Edge 180	0.38	-0.0764226	weaker	(Middle_temporal;Temporal_pole)<=>(Postcentral;Precentral)	(Default_mode)<=>(Motor;Attention)
Net100_Pair18_20	Edge 189	1.42	-0.0869317	weaker	(Inferior_parietal;Postcentral)<=>(Postcentral;Precentral)	(Attention;Central_executive;Salience)<=>(Motor;Attention)
Net100_Pair11_21	Edge 201	1.21	0.0891451	stronger	(Angular;Middle_temporal)<=>(Superior_frontal)	(Default_mode;Central_executive)<=>(Default_mode;Central_executive)
Net100_Pair18_21	Edge 208	-0.45	0.0803035	weaker	(Inferior_parietal;Postcentral)<=>(Superior_frontal)	(Attention;Central_executive;Salience)<=>(Default_mode;Central_executive)
Net100_Pair22_26	Edge 322	-0.59	0.0777758	weaker	(Superior_temporal)<=>(Inferior_parietal;Inferior_frontal;SupraMarginal)	(Default_mode;Motor)<=>(Attention;Central_executive)
Net100_Pair11_27	Edge 336	-0.45	-0.0764832	stronger	(Angular;Middle_temporal)<=>(Precentral;Superior_frontal;Supp_motor_area)	(Default_mode;Central_executive)<=>(Attention;Salience;Motor)
Net100_Pair2_30	Edge 408	0.23	-0.07498	weaker	(Rolandic_operculum;SupraMarginal;Insula)<=>(Paracentral)	(Salience;Motor)<=>(Motor)
Net100_Pair30_31	Edge 465	-0.15	-0.0784804	stronger	(Paracentral)<=>(Middel_frontal)	(Motor)<=>(Central_executive)
Net100_Pair11_36	Edge 606	1.68	-0.0689163	weaker	(Angular;Middle_temporal)<=>(Precuneus)	(Default_mode;Central_executive)<=>(Default_mode;Central_executive)
Net100_Pair12_37	Edge 642	0.6	0.0769842	stronger	(Middle_frontal;Cerebellum)<=>(Middle_frontal)	(Central_executive;Default_mode)<=>(Central_executive;Salience)
Net100_Pair7_42	Edge 827	0.05	-0.0711623	weaker	(Superior_frontal;Anterior_cingulate)<=>(Inferior_temporal;Inferior_occipital)	(Default_mode;Limbic)<=>(Attention;Visual)
Net100_Pair11_45	Edge 957	0.57	-0.0738448	weaker	(Angular;Middle_temporal)<=>(Superior_frontal;Middle_frontal)	(Default_mode;Central_executive)<=>(Salience;Default_mode)
Net100_Pair1_50	Edge 1177	-0.26	0.0725717	weaker	(Calcarine;Lingual;Cuneus)<=>(Orbital)	(Visual)<=>(Limbic)
